# Social isolation as a sex-specific risk factor for skeletal health in the Framingham Heart Study

**DOI:** 10.64898/2026.11.13.26368021

**Authors:** Scott Eugley, John DiPalazzo, P. Emogene Miller, Brooklynn M. Merrill, Eleanor Buchanan, Kristin Svahn, Christine W. Lary, Rebecca V. Mountain

## Abstract

**Importance:** Social isolation (SI) is a highly prevalent modifiable risk factor for numerous diseases and has been linked to worsened skeletal health. However, evidence from preclinical models suggests the effects of SI on skeletal health may be sex-specific.

**Objective:** To investigate if objective and subjective SI are associated with skeletal health differentially among older adult women and men.

**Design:** This prospective cohort study used SI and bone health data from the Framingham Heart Study Offspring Cohort, a community-based cohort, collected from 1998 to 2014. Analyses were conducted from 2023-2026.

**Participants:** 2,850 adult women and men were included in this study.

**Exposures:** Objective SI was measured using the Berkman-Syme Social Network Index, and subjective SI (i.e., loneliness) was measured using the Center for Epidemiological Studies Depression Scale “Loneliness” subscale.

**Main Outcomes and Measures:** Fragility fractures, bone mineral density, and bone turnover markers were assessed from clinic data.

**Results:** This study included 2,850 adults (median [IQR] age, 60 [53-67], 1,553 [54%] female; 2,728 [99%] white). Objective SI and loneliness were more prevalent among women. Loneliness was associated with increased risk for fracture (OR: 2.46, 95% CI: 1.25-4.57, *P* = 0.011) and decreased tibial bone mineral density (β = -14.13, 95% CI: -28.03 to -0.23, *P =* 0.046) in men, but not women. Objective SI was associated with decreased total osteocalcin (β = -0.43, 95% CI: -0.75 to -0.10, *P =* 0.010), a marker of bone formation, in men, but associated with an increase in osteoprotegerin, another marker of bone formation, in women (β = 0.18, 95% CI: 0.01-0.34, *P =* 0.035). SI was not associated with differences in sex hormones, but objective SI was associated with higher 8-isoprostane in women (β = 0.177, 95% CI: 0.062-0.292, *P* = 0.003, *q* = 0.025) and IL-6 in men (β = 0.195, 95% CI: 0.085-0.304, *P =* 0.001, *q* = 0.005). There was no mediating effect of IL-6 on loneliness and male bone outcomes.

**Conclusions and Relevance:** Our findings recapitulate sex differences previously seen in preclinical models of SI and indicate SI is an important modifiable risk factor for skeletal health among older adult men.

**KEY POINTS:** *Question:* Are objective social isolation and loneliness negatively associated with skeletal health disproportionately in men compared to women?

*Findings:* In this cohort study of 2,850 adults, loneliness was associated with a significant increase in fracture risk and lower bone mineral density in men. Objective isolation was associated with lower bone formation markers in men, but higher bone formation markers in women.

*Meaning:* Social isolation may be an important modifiable risk factor for male skeletal health.
