## Supplementary material for "Social isolation as a sex-specific risk factor for skeletal health in the Framingham Heart Study": eTables

### Sheet: Table of Contents
Table	Title
eTable 1	Sensitivity analysis of associations between social isolation factors and fracture, BMD, and bone turnover markers
eTable 2	Associations between social isolation factors and sex hormones
eTable 3	Associations between social isolation factors and inflammatory markers
eTable 4	Mediation results for inflammatory markers

### Sheet: eTable 1
eTable 1. Sensitivity analysis of associations between social isolation factors and fracture, BMD, and bone turnover markersa
	Model 0 - Unadjusted						Model 1 - Adjusted for Age and BMI						Model 2 - Fully Adjustedb
	Females			Males			Females			Males			Females			Males
	N	Estimate (95% CI)	p-value	N	Estimate (95% CI)	p-value	N	Estimate (95% CI)	p-value	N	Estimate (95% CI)	p-value	N	Estimate (95% CI)	p-value	N	Estimate (95% CI)	p-value
Fragility Fracture
Social Isolation	1399	0.75 (0.54, 1.05)	0.099	1189	0.97 (0.56, 1.72)	0.928	1399	0.87 (0.61, 1.23)	0.43	1189	1.13 (0.64, 2.00)	0.678	1399	0.81 (0.56, 1.15)	0.235	1189	1.10 (0.62, 1.99)	0.742
Loneliness	1417	0.94 (0.60, 1.43)	0.79	1198	1.95 (0.95, 3.72)	0.067	1417	0.96 (0.61, 1.47)	0.854	1198	2.13 (1.03, 4.10)	0.042	1417	0.90 (0.57, 1.38)	0.623	1198	2.00 (0.95, 3.90)	0.066
Radius vBMD (mg HA/cm3)
Social Isolation	667	13.80 (3.39, 24.21)	0.009	510	4.74 (-6.17, 15.65)	0.394	667	8.33 (-1.55, 18.22)	0.098	510	0.95 (-9.97, 11.88)	0.864	667	10.27 (0.04, 20.50)	0.049	510	0.44 (-10.70, 11.59)	0.938
Loneliness	673	12.61 (-1.04, 26.27)	0.07	513	-5.69 (-22.78, 11.40)	0.513	673	7.61 (-5.25, 20.46)	0.246	513	-9.78 (-26.68, 7.12)	0.256	673	7.82 (-5.18, 20.82)	0.238	513	-9.06 (-26.26, 8.14)	0.301
Tibia vBMD (mg HA/cm3)
Social Isolation	694	4.65 (-3.75, 13.05)	0.278	541	-2.68 (-11.98, 6.63)	0.572	694	1.41 (-6.37, 9.19)	0.722	541	-5.99 (-15.22, 3.25)	0.204	694	2.89 (-5.15, 10.93)	0.48	541	-4.44 (-13.76, 4.88)	0.35
Loneliness	700	4.19 (-6.89, 15.26)	0.458	545	-11.88 (-26.08, 2.32)	0.101	700	0.51 (-9.72, 10.73)	0.923	545	-14.64 (-28.59, -0.69)	0.04	700	0.96 (-9.37, 11.28)	0.856	545	-11.52 (-25.58, 2.53)	0.108
Femoral neck aBMD (g/cm2)
Social Isolation	895	0.01 (-0.01, 0.03)	0.228	785	0.00 (-0.02, 0.02)	0.929	895	-0.00 (-0.02, 0.01)	0.524	785	-0.01 (-0.03, 0.01)	0.3	895	-0.00 (-0.02, 0.01)	0.84	785	-0.01 (-0.03, 0.01)	0.331
Loneliness	903	-0.01 (-0.03, 0.01)	0.397	789	0.01 (-0.02, 0.04)	0.494	903	-0.01 (-0.03, 0.00)	0.12	789	0.01 (-0.02, 0.03)	0.677	903	-0.01 (-0.03, 0.00)	0.128	789	0.00 (-0.02, 0.03)	0.852
Spine aBMD (g/cm2)
Social Isolation	881	0.01 (-0.02, 0.04)	0.484	782	-0.01 (-0.04, 0.02)	0.595	881	0.01 (-0.02, 0.03)	0.633	782	0.00 (-0.03, 0.04)	0.817	881	0.01 (-0.02, 0.03)	0.586	782	0.00 (-0.03, 0.04)	0.806
Loneliness	888	-0.01 (-0.05, 0.02)	0.526	785	-0.02 (-0.07, 0.03)	0.364	888	-0.02 (-0.05, 0.01)	0.273	785	-0.01 (-0.06, 0.03)	0.614	888	-0.02 (-0.06, 0.01)	0.183	785	-0.02 (-0.06, 0.03)	0.457
RANKL (pmol/L)
Social Isolation	1371	0.01 (-0.02, 0.03)	0.652	1172	0.01 (-0.01, 0.04)	0.396	1371	0.00 (-0.02, 0.02)	0.961	1172	0.01 (-0.02, 0.03)	0.6	1371	0.01 (-0.02, 0.03)	0.641	1172	0.01 (-0.01, 0.04)	0.371
Loneliness	1389	0.00 (-0.03, 0.04)	0.789	1181	0.01 (-0.03, 0.04)	0.742	1389	0.00 (-0.03, 0.03)	0.802	1181	0.00 (-0.03, 0.04)	0.869	1389	0.01 (-0.02, 0.04)	0.606	1181	0.00 (-0.04, 0.04)	0.949
OPG (pmol/L)
Social Isolation	1362	-0.03 (-0.21, 0.16)	0.758	1178	-0.21 (-0.40, -0.01)	0.036	1362	0.17 (-0.00, 0.34)	0.05	1178	0.03 (-0.14, 0.20)	0.701	1362	0.11 (-0.06, 0.28)	0.189	1178	-0.04 (-0.21, 0.13)	0.641
Loneliness	1380	0.12 (-0.11, 0.36)	0.313	1187	-0.03 (-0.31, 0.26)	0.862	1380	0.17 (-0.05, 0.38)	0.123	1187	0.14 (-0.11, 0.39)	0.264	1380	0.15 (-0.06, 0.36)	0.167	1187	0.08 (-0.17, 0.33)	0.545
Total Osteocalcin (ng/mL)
Social Isolation	779	-0.19 (-0.55, 0.17)	0.29	715	-0.42 (-0.75, -0.09)	0.014	779	-0.11 (-0.47, 0.24)	0.533	715	-0.44 (-0.78, -0.11)	0.009	779	-0.14 (-0.51, 0.23)	0.463	715	-0.41 (-0.75, -0.08)	0.016
Loneliness	786	-0.03 (-0.49, 0.43)	0.898	721	-0.23 (-0.70, 0.24)	0.336	786	0.05 (-0.40, 0.51)	0.817	721	-0.25 (-0.72, 0.22)	0.294	786	0.08 (-0.38, 0.54)	0.722	721	-0.27 (-0.74, 0.21)	0.27
Uncarboxylated Osteocalcin (ng/mL)
Social Isolation	779	-0.16 (-0.37, 0.05)	0.13	715	-0.24 (-0.42, -0.05)	0.013	779	-0.11 (-0.33, 0.10)	0.293	715	-0.23 (-0.42, -0.04)	0.018	779	-0.15 (-0.37, 0.07)	0.186	715	-0.23 (-0.43, -0.04)	0.016
Loneliness	786	-0.04 (-0.32, 0.23)	0.757	721	-0.21 (-0.48, 0.05)	0.119	786	-0.01 (-0.28, 0.26)	0.941	721	-0.21 (-0.47, 0.06)	0.128	786	0.01 (-0.27, 0.28)	0.961	721	-0.25 (-0.52, 0.02)	0.069
Abbreviations: vBMD = volumetric bone mineral density; aBMD = areal bone mineral density; RANKL = Receptor Activator of Nuclear Factor Kappa-B Ligand; OPG = Osteoprotegerin.
aExposures measured at Exam 7. Fragility fractures measured from Exam 7-9. Radius and Tibia vBMD measured at Exam 9. Femoral neck and spine aBMD measured at Exam 8.
bAdjusted for Age, BMI, Smoking status, Education level, Physical Activity Hours, Antidepressants, Beta-blockers, Diabetes, Cancer, and CVD.

### Sheet: eTable 2
eTable 2. Associations between social isolation factors and sex hormonesa
		Model 1 – Adjusted for Age and BMI
		Females		Males
		Beta Estimate (95% CI)	p-value	Beta Estimate (95% CI)	p-value
Estradiol (pg/mL)
Social Isolation		-0.035 (-0.142, 0.072)	0.518
Loneliness		0.008 (-0.124, 0.140)	0.91
Free Testosterone (pg/mL)
Social Isolation		-0.067 (-0.141, 0.007)	0.075	-0.019 (-0.067, 0.030)	0.454
Loneliness		-0.036 (-0.128, 0.056)	0.445	0.036 (-0.036, 0.107)	0.326
Total Testosterone (ng/dL)
Social Isolation		-0.013 (-0.074, 0.047)	0.669	-0.007 (-0.055, 0.041)	0.775
Loneliness		-0.001 (-0.076, 0.075)	0.984	0.019 (-0.051, 0.089)	0.595
aExposures and sex hormones measured at Exam 7. Estradiol was not measured in men.

### Sheet: eTable 3
eTable 3. Associations between social isolation factors and inflammatory markersa
		Model 1 – Adjusted for Age and BMI
		Females			Males
		Beta Estimate (95% CI)	p-value	q-value (BH)	Beta Estimate (95% CI)	p-value	q-value (BH)
P-selectin (ng/mL)
Social Isolation		0.014 (-0.088, 0.117)	0.787	0.875	-0.005 (-0.122, 0.111)	0.93	0.93
Loneliness		0.157 (0.027, 0.287)	0.018	0.178	0.019 (-0.152, 0.189)	0.831	0.902
8‑Isoprostane (8-ISO) (mg/L)
Social Isolation		0.177 (0.062, 0.292)	0.003	0.025	-0.032 (-0.133, 0.068)	0.529	0.881
Loneliness		0.146 (-0.001, 0.292)	0.051	0.255	-0.114 (-0.261, 0.033)	0.127	0.212
Osteoprotegerin (OPG) (pmol/L)
Social Isolation		0.058 (-0.037, 0.153)	0.229	0.764	0.016 (-0.085, 0.116)	0.761	0.929
Loneliness		0.104 (-0.015, 0.223)	0.086	0.288	0.08 (-0.068, 0.227)	0.289	0.413
Lipoprotein‑associated phospholipase A₂ (LP‑PLA₂) activity (nmol/min/mL)
Social Isolation		-0.020 (-0.123, 0.084)	0.707	0.875	0.012 (-0.099, 0.122)	0.836	0.929
Loneliness		0.084 (-0.046, 0.213)	0.204	0.509	0.196 (0.034, 0.357)	0.018	0.088
Intercellular adhesion molecule 1 (ICAM) (ng/mL)
Social Isolation		0.019 (-0.084, 0.122)	0.721	0.875	0.113 (-0.008, 0.234)	0.067	0.135
Loneliness		0.057 (-0.073, 0.188)	0.389	0.631	0.011 (-0.165, 0.188)	0.902	0.902
C-reactive protein (CRP) (mg/L)
Social Isolation		0.023 (-0.081, 0.126)	0.667	0.875	0.117 (0.012, 0.221)	0.029	0.128
Loneliness		-0.057 (-0.186, 0.073)	0.391	0.631	0.163 (0.009, 0.316)	0.038	0.094
Monocyte chemotactic protein 1 (MCP1) (pg/mL)
Social Isolation		0.021 (-0.082, 0.125)	0.686	0.875	0.028 (-0.089, 0.144)	0.639	0.913
Loneliness		0.051 (-0.079, 0.182)	0.441	0.631	-0.038 (-0.209, 0.132)	0.658	0.822
Interleukin-6 (IL-6) (pg/mL)
Social Isolation		0.109 (0.009, 0.208)	0.033	0.163	0.195 (0.085, 0.304)	0.001	0.005
Loneliness		0.042 (-0.083, 0.168)	0.509	0.636	0.217 (0.057, 0.376)	0.008	0.079
Lipoprotein-associated phospholipase A2 (Lp-PLA2) (ng/mL)
Social Isolation		0.048 (-0.060, 0.157)	0.382	0.875	0.117 (0.004, 0.230)	0.042	0.128
Loneliness		0.029 (-0.106, 0.164)	0.676	0.752	0.157 (-0.010, 0.323)	0.065	0.13
Tumor necrosis factor receptor II (TNFR2) (pg/mL)
Social Isolation		0.008 (-0.108, 0.125)	0.89	0.89	0.084 (0.000, 0.169)	0.051	0.128
Loneliness		0.022 (-0.123, 0.168)	0.764	0.764	0.138 (0.013, 0.262)	0.03	0.094
aExposures measured at Exam 7. Inflammatory markers measured at Exam 8.

### Sheet: eTable 4
eTable 4. Mediation results for inflammatory markersa
			Average Causal Mediation Effect (ACME)
			Males
			ACME Estimate (95% CI)	p-value	FDR q-value
Loneliness
	Potential Mediator	Outcome
	Interleukin-6 (IL-6) (pg/mL)	Fragility fracture	-0.001 (-0.005, 0.003)	0.641	0.64
		Tibia vBMD (mg HA/cm3)	-0.23 (-2.067, 1.14)	0.7116	0.8895
Abbreviations: vBMD = volumetric bone mineral density
aExposures measured at Exam 7. Inflammatory markers measured at Exam 8. Fragility fractures measured after Exam 8. Radius and Tibia vBMD measured at Exam 9.
